# Myelonets define spatiotemporal immunosuppressive programs in ovarian cancer

**DOI:** 10.64898/2026.08.26.26361128

**Authors:** Iga Niemiec, Aleksandra Shabanova, Elias Ruuska, Maija Tissarinen, Zhihan Liang, Gayani Anandagoda, Saundarya Shah, Ziqi Kang, Ada Junquera, Matilda Salko, Ulla-Maija Haltia, Anni Virtanen, Anniina Färkkilä

## Abstract

High-grade serous ovarian carcinoma (HGSC) responds poorly to immune checkpoint blockade, partly due to a macrophage-dominated immunosuppressive microenvironment. We integrated single-cell spatial proteomics and spatial transcriptomics across 50 HGSC tumors and applied SPACEstat to resolve higher-order immune communities and their transcriptional programs. We identified six immune community types, with macrophage-dominated Myelonets representing the predominant spatial pattern of immune organisation. In chemotherapy-exposed tumors, Myelonets showed coordinated lipid metabolism–immunosuppression and inflammation–MHC-II macrophage transcriptional programs, with SPP1, C1Q, VEGF, MMPs, and CCL18 linked to immunosuppressive states and fibroblasts emerging as key mediators of macrophage communication. Chemotherapy contracted large Myelonets while increasing CD8+ T-cell organization into Lymphonets. Persistent macrophage dominance within Myelonets was associated with adverse outcomes among patients who achieved a complete response to treatment. Together, we identify Myelonets as clinically relevant, multicellular immunoregulatory niches sustained by spatiotemporally coordinated macrophage programs and stromal crosstalk.
