## Supplementary material for "Myelonets define spatiotemporal immunosuppressive programs in ovarian cancer": Supplementary_Table1_samples_and_clinical_data.xlsx

### Sheet: Sheet1
patient_publication_code	sample_publication_code	t-CycIF_sample	GeoMx_sample	WGS_sample	t-CycIF_AB_staining_panel	main_batch_nr	Site	Paired_status	NACT_status	stage	age_at_diagnosis	HRD_status	BRCA_status	TMB	WGD	primary_treatment_response	PFS_group	OS_group
C063	C063_pre	yes	yes	yes	A,C	1,3	Peritoneum	paired	pre	IIIC	66-70	HRP	BRCAwt	1.91	no	PR	long	mid
C063	C063_post	yes	yes	yes	A,C	1,3	Omentum	paired	post	IIIC	66-70	HRP	BRCAwt	1.91	no	PR	long	mid
C033	C033_pre	yes	yes	yes	A	1	Omentum	paired	pre	IVB	61-65	HRP	BRCAwt	5.03	yes	PR	mid	mid
C033	C033_post	yes	yes	yes	A	1	Omentum	paired	post	IVB	61-65	HRP	BRCAwt	5.03	yes	PR	mid	mid
C686	C686_pre	yes	yes	yes	A,C	1,3	Omentum	paired	pre	IVB	56-60	HRD	BRCAwt	3.29	no	CR	long	long
C686	C686_post	yes	yes	yes	A,C	1,3	Ovary	paired	post	IVB	56-60	HRD	BRCAwt	3.29	no	CR	long	long
C129	C129_pre	yes	yes	yes	A,C	1,3	Adnex	paired	pre	IVB	56-60	HRP	BRCAwt	2.5	yes	PD	short	short
C129	C129_post	no	yes	yes	A,C	1,3	Omentum	paired	post	IVB	56-60	HRP	BRCAwt	2.5	yes	PD	short	short
C535	C535_pre	yes	no	yes	A,C	1,3	Peritoneum	paired	pre	IIIC	61-65	HRP	BRCAwt	3.76	yes	PR	short	short
C535	C535_post	yes	no	yes	A,C	1,3	Omentum	paired	post	IIIC	61-65	HRP	BRCAwt	3.76	yes	PR	short	short
C879	C879_post	yes	yes	no	A	1	Omentum	unpaired	post	IIIC	71-75	unknown	BRCAwt	NA	NA	CR	short	short
C538	C538_post	yes	yes	yes	A	1	Omentum	unpaired	post	IVB	50-55	HRP	BRCAwt	2.65	yes	CR	long	mid
C799	C799_post	yes	yes	yes	A	1	Omentum	unpaired	post	IIIC	66-70	HRP	BRCAwt	1.97	yes	PR	mid	short
C917	C917_post	yes	yes	yes	A	1	Omentum	unpaired	post	IVB	71-75	HRP	BRCAwt	3.44	yes	CR	short	long
C790	C790_post	yes	yes	yes	A	1	Omentum	unpaired	post	IVB	66-70	HRP	BRCAwt	3.47	yes	SD	short	mid
C423	C423_post	yes	yes	no	A	1	Omentum	unpaired	post	IVB	61-65	unknown	BRCAwt	NA	NA	CR	mid	mid
C078	C078_post	yes	yes	yes	B	2	Omentum	unpaired	post	IVB	61-65	HRP	BRCAwt	2.15	no	PR	short	short
C791	C791_post	yes	yes	yes	B	2	Omentum	unpaired	post	IVB	66-70	HRP	BRCAwt	3.26	yes	PR	mid	long
C804	C804_post	yes	yes	yes	B	2	Omentum	unpaired	post	IVB	56-60	HRP	BRCAwt	1.76	no	PR	mid	long
C911	C911_post	yes	yes	yes	B	2	Omentum	unpaired	post	IVB	66-70	HRP	BRCAwt	4.12	yes	NA	mid	mid
C331	C331_post	no	yes	yes	B	2	Omentum	unpaired	post	IIIC	66-70	HRP	NA	4.38	yes	CR	mid	long
C137	C137_post	yes	yes	yes	B	2	Omentum	unpaired	post	IVB	56-60	HRP	BRCAwt	2.62	yes	PD	short	short
C433	C433_post	yes	yes	yes	B	2	Omentum	unpaired	post	IIIC	71-75	HRP	BRCAwt	3.26	yes	CR	mid	long
C369	C369_post	yes	yes	yes	B	2	Omentum	unpaired	post	IVB	71-75	HRP	BRCAwt	2.44	yes	CR	short	short
C428	C428_post	yes	yes	yes	B	2	Omentum	unpaired	post	IIIC	81-85	HRD	BRCAwt	9.71	yes	CR	mid	mid
C279	C279_pre	yes	yes	yes	B	2	Omentum	paired	pre	IVB	61-65	HRD	BRCAwt	0.24	no	PR	short	short
C279	C279_post	yes	yes	yes	B	2	Adnex	paired	post	IVB	61-65	HRD	BRCAwt	0.24	no	PR	short	short
C897	C897_pre	yes	yes	yes	B	2	Omentum	paired	pre	IVB	61-65	HRP	BRCAwt	1.85	no	PR	mid	mid
C897	C897_post	yes	yes	yes	B	2	Ovary	paired	post	IVB	61-65	HRP	BRCAwt	1.85	no	PR	mid	mid
C663	C663_post	yes	no	yes	B	2	Omentum	unpaired	post	IVA	66-70	HRP	BRCAwt	5.38	yes	PR	long	long
C193	C193_post	yes	yes	yes	E	3	Omentum	unpaired	post	IVB	76-80	HRP	BRCAwt	2.41	yes	CR	long	mid
C990	C990_post	yes	yes	yes	E	3	Omentum	unpaired	post	IVB	56-60	HRD	gBRCA1	3.68	yes	CR	mid	mid
C060	C060_post	yes	yes	yes	E	3	Omentum	unpaired	post	IVB	81-85	HRP	BRCAwt	3.71	no	CR	long	mid
C091	C091_post	yes	yes	no	E	3	Omentum	unpaired	post	IVB	66-70	unknown	BRCAwt	NA	NA	NA	long	mid
C382	C382_post	yes	yes	yes	E	3	Omentum	unpaired	post	IVB	71-75	HRD	NA	7.5	yes	PD	short	short
C970	C970_post	yes	yes	yes	E	3	Omentum	unpaired	post	IVA	71-75	HRP	BRCAwt	2.79	yes	NA	long	short
C096	C096_post	yes	yes	yes	E	3	Omentum	unpaired	post	IVB	51-55	HRP	BRCAwt	1.74	yes	CR	mid	mid
C160	C160_post	yes	yes	yes	E	3	Omentum	unpaired	post	IVB	51-55	HRD	BRCAwt	4.62	yes	PR	mid	mid
C864	C864_post	yes	yes	yes	E	3	Omentum	unpaired	post	IVB	71-75	unknown	BRCAwt	1.03	no	NA	long	long
C079	C079_post	yes	yes	yes	D	3	Omentum	unpaired	post	IVB	76-80	HRD	BRCAwt	4.53	yes	NA	mid	mid
C426	C426_post	yes	yes	yes	E	3	Omentum	unpaired	post	IVB	61-65	HRP	BRCAwt	2.74	yes	PR	mid	long
C424	C424_post	yes	yes	no	E	3	Omentum	unpaired	post	IVB	71-75	HRD	BRCAwt	NA	NA	CR	long	long
C985	C985_post	yes	yes	yes	E	3	Omentum	unpaired	post	IVB	66-70	HRP	BRCAwt	3.62	yes	CR	mid	long
C644	C644_post	yes	yes	yes	E	3	Omentum	unpaired	post	IVB	66-70	HRP	BRCAwt	2.71	yes	CR	mid	mid
C972	C972_post	yes	yes	yes	E	3	Omentum	unpaired	post	IVB	71-75	HRP	BRCAwt	2.62	yes	PR	mid	mid
C151	C151_post	yes	yes	yes	E	3	Omentum	unpaired	post	IVB	66-70	HRP	BRCAwt	2.38	no	PD	short	short
C946	C946_post	yes	yes	yes	E	3	Omentum	unpaired	post	IVB	81-85	HRP	sBRCA1	6.5	yes	NA	mid	mid
C758	C758_post	yes	yes	yes	E	3	Omentum	unpaired	post	IVB	56-60	unknown	BRCAwt	1.35	no	NA	mid	mid
C862	C862_pre	yes	yes	yes	C	3	Peritroneum	paired	pre	IVB	71-75	HRP	BRCAwt	0.74	no	CR	long	mid
C862	C862_post	yes	yes	yes	E	3	Omentum	paired	post	IVB	71-75	HRP	BRCAwt	0.74	no	CR	long	mid
