## Supplementary material for "Myelonets define spatiotemporal immunosuppressive programs in ovarian cancer": Supplementary_Table2_tcycif_geomx_staining_antibodies.xlsx

### Sheet: tCycIF_AB_panel_A
cycle	Target Cell	Antibody target	Antibody Location within cell	fluorochrome	Company	Cat number	Clone	Dilution
1	Nucleus	DAPI
1	Tcells CD4	CD4	membrane	488	RnD systems	FAB8165G		150
1	tumor	PanCK		555	eBioscience-Invitrogen	41-9003-82	AE1-AE3	400
1	multiple	HLA-A	membrane	647	Abcam	ab199837	EP1395Y	2000
1	macrophages	Iba1	membrane	750	CST	10420S	E4O4W	600
2	Nucleus	DAPI
2	Stroma	aSMA	cytoplasmic	488	Abcam	ab202295	EPR5368	2400
2	DC	CD11c	membrane	555	CST	77882BC	D3V1E	200
2	Tcells CD8	CD8a	membrane	647	eBioscience-Invitrogen	50-0008-80	AMC908	100
3	Nucleus	DAPI
3	macrophages type 2	CD163	membrane	488	Abcam	ab218293	EPR14643-36	500
3	MHC-II	HLA-DPB1	membrane	555	Abcam	ab300098	EPR11226	1000
3	NKs	NKG2a		647	Abcam	ab300745	EPR23737-127	100

### Sheet: tCycIF_AB_panel_B
cycle	Target Cell	Antibody target	Antibody Location within cell	fluorochrome	Company	Cat number	Clone	Dilution
1	Nucleus	DAPI
1	Tcells CD4	CD4	membrane	488	RnD systems	FAB8165G		150
1	tumor	PanCK		555	eBioscience-Invitrogen	41-9003-82	AE1-AE3	400
1	multiple	HLA-A	membrane	647	Abcam	ab199837	EP1395Y	2000
1	stroma	Vimentin	intracellular	750	CST	69227S	D21H3	100
2	Nucleus	DAPI
2	macrophages	Iba1	membrane	488	Abcam	ab195031		600
2	DC	CD11c	membrane	555	CST	77882BC	D3V1E	200
2	Tcells CD8	CD8a	membrane	647	eBioscience-Invitrogen	50-0008-80	AMC908	100
3	Nucleus	DAPI
3	macrophages type 2	CD163	membrane	488	Abcam	ab218293	EPR14643-36	500
3	MHC-II	HLA-DPB1	membrane	555	Abcam	ab300098	EPR11226	1000
3	NKs	NKG2a	membrane	647	Abcam	ab300745	EPR23737-127	100
3

### Sheet: t-CycIF_AB_panel_C
cycle	Target Cell	Antibody target	Antibody Location within cell	fluorochrome	Company	Cat number	Clone	Dilution
1	Nucleus	DAPI						100
1	Helper T cells	CD4	membrane	488	RnD systems	FAB8165G		150
1	Cancer cells	PanCK	membrane	555	eBioscience-Invitrogen	41-9003-82	AE1-AE3	400
1	B cells	CD20	membrane	647	eBioscience-Invitrogen	50-0202-80	L26	500
1	Stroma	Vimentin	intracellular	750	CST	69227S	D21H3	100
2	Nucleus	DAPI						100
2	Macrophages	Iba1	membrane	488	Abcam	ab195031	EPR6136(2)	600
2	Dendritic cells	CD11c	membrane	555	CST	77882BC	D3V1E	200
2	Cytotoxic T cells	CD8a	membrane	647	eBioscience-Invitrogen	50-0008-82	AMC908	200
2	Plasma cell	CD138	membrane	750	Novus Biotechne	NBP3-14568AF750	B-A38	200
3	Nucleus	DAPI						100
3	Macrophages type 2	CD163	membrane	488	Abcam	ab218293	EPR14643-36	500
3	Ki67	Ki-67	nuclear	555	CST	20701S	D3B5	300
3	Natural killer cells	NKG2A	membrane	647	Abcam	ab300745	EPR23737-127	100
4	Nucleus	DAPI
4	Exhausted T cells	TIM-3		488	CST	54669S	D5D5R	200
4	Multiple	HLA-DPB1	membrane	555	Abcam	ab300098	EPR11226	1000
4	Multiple	HLA-A	membrane	647	Abcam	ab199837	EP1395Y	2000

### Sheet: t-CycIF_AB_panel_D
Cycle	Target Cell	Antibody target	Antibody Location within cell	fluorochrome	Company	Cat number	Clone	Dilution
1	Nucleus	DAPI						100
1	Tfh & B cells	BCL6	nuclear	use anti rabbit 488	Sigma-aldrich	HPA004899	N/A	200
2	Nucleus	DAPI						100
2	Helper T cells	CD4	membrane	488	RnD systems	FAB8165G		150
2	Cancer cells	PanCK	membrane	555	eBioscience-Invitrogen	41-9003-82	AE1-AE3	400
2	B cells	CD20	membrane	647	eBioscience-Invitrogen	50-0202-80	L26	500
2	Stroma	Vimentin	intracellular	750	CST	69227S	D21H3	100
3	Nucleus	DAPI						100
3	Macrophages	Iba1	membrane	488	Abcam	ab195031	EPR6136(2)	600
3	Dendritic cells	CD11c	membrane	555	CST	77882BC	D3V1E	200
3	Cytotoxic T cells	CD8a	membrane	647	eBioscience-Invitrogen	50-0008-82	AMC908	200
3	Plasma cell	CD138	membrane	750	Novus Biotechne	NBP3-14568AF750	B-A38	200
4	Nucleus	DAPI						100
4	Macrophages type 2	CD163	membrane	488	Abcam	ab218293	EPR14643-36	500
4	Ki67	Ki-67	nuclear	555	CST	20701S	D3B5	300
4	Natural killer cells	NKG2A	membrane	647	Abcam	ab300745	EPR23737-127	100
5	Nucleus	DAPI
5	Exhausted T cells	TIM-3		488	CST	54669S	D5D5R	200
5	Multiple	HLA-DPB1	membrane	555	Abcam	ab300098	EPR11226	1000
5	Multiple	HLA-A	membrane	647	Abcam	ab199837	EP1395Y	2000

### Sheet: t-CycIF_AB_panel_E
Cycle	Target Cell	Other stained cells	Antibody target	Antibody Location within cell	Fluorochrome	Company	Cat number	Clone	Dilution
1	Nucleus		DAPI
1	Tfh & B cells	Tumor cells	BCL6	nuclear	anti rabbit 488	Sigma-aldrich	HPA004899	N/A	200
1	Plasma cells	Background in tissue and blood vessel	IgG	membrane	555	Jackson Immunoresearch	709-565-149	N/A	500
1	GC B cells		AICDA	nuclear	647	BD Pharmingen	565785	EK2-5G9	200
1	Plasma cells	Epithelial cells	CD138	membrane	750	Novus Biotechne	NBP3-14568AF750	B-A38	200
2	Nucleus		DAPI
2	T cell factor		Tcf1	nuclear	488	CST	6444S	C63D9	200
2	Regulatory T cells		FOXP3	nuclear	555	eBioscience-Invitrogen	41-4777-80	236A-E7	200
2	Programmed cell death protein 1		PD1	membrane	647	Abcam	ab201825	EPR4877(2)	200
2	Leukocytes		CD45	membrane	750	Proteintech	CL750-65109	HI30	50
3	Nucleus		DAPI
3	FDC & mature B cells		CD21	membrane	488	Abcam	ab202692	EP3093	500
3	Ki67	Proliferating cells of any lineage	Ki-67	nuclear	555	CST	20701S	D3B5	300
3	B cells		CD20	membrane	647	eBioscience-Invitrogen	50-0202-80	L26	500
3	Stroma	tumor cells in EMT	Vimentin	intracellular	750	CST	69227S	D21H3	100
4	Nucleus		DAPI
4	Helper T cells	monocytes or DCs	CD4	membrane	488	RnD systems	FAB8165G	N/A	150
4	Dendritic cells	monocytes	CD11c	membrane	555	CST	77882BC	D3V1E	200
4	Cytotoxic T cells		CD8a	membrane	647	eBioscience-Invitrogen	50-0008-82	AMC908	200
5	Nucleus		DAPI
5	High Endothelial Venules (MECA-79)		HEV	membrane	488	Invitrogen	53-6036-82	MECA-79	1000
5	Cancer cells		PanCK	membrane	555	eBioscience-Invitrogen	41-9003-82	AE1-AE3	800
5	Endothelial cells		CD31	membrane	647	Abcam	ab218582	EPR3094	500
6	Nucleus		DAPI
6	Macrophages		Iba1	membrane	488	Abcam	ab195031	EPR6136(2)	600
6	T cells		CD3D	membrane	555	Abcam	ab208514	EP4426	500
6	Naïve B cells		IgD	membrane	647	Biolegend	348227	IA6-2	25
7	Nucleus		DAPI
7	Stroma (myofibroblasts)	smooth muscle cells	aSMA	intracellular	488	Abcam	ab202295	EPR5368	2400
7	DC, M, B cells with MHC II		HLA-DPB2	membrane	555	Abcam	ab300098	EPR11226	1000
7	MHC I		HLA-A	membrane	647	Abcam	ab199837	EP1395Y	2000
8	Nucleus		DAPI
8	Macrophages		CD68	membrane	488	CST	24850S	D4B9C	500
8	Cancer cells	ovarian/fallopian epithelium	PAX8	nuclear	555	Abcam	ab217733	EPR18715	300
8	Natural killer cells		NKG2A	membrane	647	Abcam	ab300745	EPR23737-127	100
9	Nucleus		DAPI
9	Macrophages type 2		CD163	membrane	488	Abcam	ab218293	EPR14643-36	500
9	CAFs	activated mesenchymal cells	FAP	membrane	555	Abcam	ab313303	SP325	200
9	Cancer cells	ovarian/fallopian epithelium	PAX8	nuclear	647	Abcam	ab215953	EPR18715	100

### Sheet: GeoMx_AB_panel_main_batch_1
Target Cell	Antibody Target	Antibody Location within cell	fluorochrome	Company	Cat number
Nucleus	DNA	Nuclei	SYTO13	Bruker Spatial Biology	GeoMx Solid Tumor TME Morphology Kit
Tumor cells	PanCK	Surface	AF532	Bruker Spatial Biology	GeoMx Solid Tumor TME Morphology Kit
Nucleated hematopoietic cells	CD45	Surface	AF549	Bruker Spatial Biology	GeoMx Solid Tumor TME Morphology Kit

### Sheet: GeoMx_AB_panel_main_batch 2
Target Cell	Antibody Target	Antibody Location within cell	fluorochrome	Company	Cat number	Clone	Dilution
Nucleus	DNA	Nuclei	AF488	Invitroen	S7575	-	10
Tumor cells	PanCK	Surface	AF532	Novus Biologicals	NBP2-33200AF532	AE-1/AE-3	100
Nucleated hematopoietic cells	CD45	Surface	AF647	CST	19744S	D9M8I	40

### Sheet: GeoMx_AB_panel_main_batch 3
Target Cell	Antibody Target	Antibody Location within cell	fluorochrome	Company	Cat number	Clone	Dilution
Nucleus	DNA	Nuclei	AF488	Invitroen	S7575	-	10
Tumor cells	PanCK	Surface	AF532	Novus Biologicals	NBP2-33200AF532	AE-1/AE-3	100
B cells	CD20	Surface	AF594	Novus Biologicals	NBP2-47840AF594	IGEL/773	200
Nucleated hematopoietic cells	CD45	Surface	AF647	CST	19744S	D9M8I	40
