## Supplementary material for "Myelonets define spatiotemporal immunosuppressive programs in ovarian cancer": Supplementary_Table4_immune_signatures.xlsx

### Sheet: immune_pathways_names
pathway	Myelonet_specific_programme	Source
ADDITIONAL_ANDREATTA_CD4_FOLICULAR_HELPER	no	Andreatta et al. 2021
ADDITIONAL_ANDREATTA_CD4_NAIVE_LIKE	no	Andreatta et al. 2021
ADDITIONAL_ANDREATTA_CD4_TH1	no	Andreatta et al. 2021
ADDITIONAL_ANDREATTA_CD8_EARLY_ACTIVATED	no	Andreatta et al. 2021
ADDITIONAL_ANDREATTA_CD8_EFFECTOR_MEMORY	no	Andreatta et al. 2021
ADDITIONAL_ANDREATTA_CD8_NAIVE_LIKE	no	Andreatta et al. 2021
ADDITIONAL_ANDREATTA_CD8_PRECURSOR_EXHAUSTED	no	Andreatta et al. 2021
ADDITIONAL_ANDREATTA_CD8_TERMINALLY_EXHAUSTED	no	Andreatta et al. 2021
ADDITIONAL_ANDREATTA_TREG	no	Andreatta et al. 2021
ADDITIONAL_BODENMILLER_MYELOID_TCELL_ATTRACTION	no	Tietscher et al. 2023
ADDITIONAL_BODENMILLER_MYELOID_TCELL_REPRESSION	no	Tietscher et al. 2023
ADDITIONAL_WANG_M1	no	Wang et al. 2024
ADDITIONAL_WANG_M2	lipid-il10-m2	Wang et al. 2024
ADDITIONAL_ZHENG_TCELL_EXHAUSTION	no	Zheng et al. 2021
GOBP_ACTIVATION_INDUCED_CELL_DEATH_OF_T_CELLS	no	MsigDB
GOBP_ACUTE_INFLAMMATORY_RESPONSE	lipid-il10-m2	MsigDB
GOBP_ACUTE_INFLAMMATORY_RESPONSE_TO_ANTIGENIC_STIMULUS	no	MsigDB
GOBP_ADAPTIVE_IMMUNE_MEMORY_RESPONSE	no	MsigDB
GOBP_ADAPTIVE_IMMUNE_RESPONSE	no	MsigDB
GOBP_ADAPTIVE_IMMUNE_RESPONSE_BASED_ON_SOMATIC_RECOMBINATION_OF_IMMUNE_RECEPTORS_BUILT_FROM_IMMUNOGLOBULIN_SUPERFAMILY_DOMAINS	no	MsigDB
GOBP_B_CELL_ACTIVATION	no	MsigDB
GOBP_B_CELL_APOPTOTIC_PROCESS	no	MsigDB
GOBP_B_CELL_CHEMOTAXIS	no	MsigDB
GOBP_B_CELL_DIFFERENTIATION	no	MsigDB
GOBP_B_CELL_MEDIATED_IMMUNITY	no	MsigDB
GOBP_B_CELL_PROLIFERATION	no	MsigDB
GOBP_B_CELL_RECEPTOR_SIGNALING_PATHWAY	no	MsigDB
GOBP_CD4_POSITIVE_ALPHA_BETA_T_CELL_ACTIVATION	no	MsigDB
GOBP_CD4_POSITIVE_ALPHA_BETA_T_CELL_CYTOKINE_PRODUCTION	no	MsigDB
GOBP_CD4_POSITIVE_ALPHA_BETA_T_CELL_DIFFERENTIATION	no	MsigDB
GOBP_CD4_POSITIVE_ALPHA_BETA_T_CELL_PROLIFERATION	no	MsigDB
GOBP_CD8_POSITIVE_ALPHA_BETA_T_CELL_ACTIVATION	no	MsigDB
GOBP_CD8_POSITIVE_ALPHA_BETA_T_CELL_DIFFERENTIATION	no	MsigDB
GOBP_CD8_POSITIVE_ALPHA_BETA_T_CELL_PROLIFERATION	no	MsigDB
GOBP_CYTOKINE_PRODUCTION_INVOLVED_IN_IMMUNE_RESPONSE	no	MsigDB
GOBP_CYTOKINE_PRODUCTION_INVOLVED_IN_INFLAMMATORY_RESPONSE	no	MsigDB
GOBP_IMMUNE_RESPONSE_TO_TUMOR_CELL	no	MsigDB
GOBP_IMMUNOGLOBULIN_PRODUCTION_INVOLVED_IN_IMMUNOGLOBULIN_MEDIATED_IMMUNE_RESPONSE	no	MsigDB
GOBP_IMMUNOLOGICAL_MEMORY_PROCESS	no	MsigDB
GOBP_INFLAMMATORY_RESPONSE	no	MsigDB
GOBP_INFLAMMATORY_RESPONSE_TO_ANTIGENIC_STIMULUS	no	MsigDB
GOBP_LYMPHOCYTE_ACTIVATION_INVOLVED_IN_IMMUNE_RESPONSE	no	MsigDB
GOBP_LYMPHOCYTE_APOPTOTIC_PROCESS	no	MsigDB
GOBP_LYMPHOCYTE_CHEMOTAXIS	no	MsigDB
GOBP_LYMPHOCYTE_DIFFERENTIATION	no	MsigDB
GOBP_LYMPHOCYTE_MEDIATED_IMMUNITY	no	MsigDB
GOBP_MACROPHAGE_ACTIVATION_INVOLVED_IN_IMMUNE_RESPONSE	no	MsigDB
GOBP_MACROPHAGE_APOPTOTIC_PROCESS	no	MsigDB
GOBP_MACROPHAGE_CHEMOTAXIS	no	MsigDB
GOBP_MACROPHAGE_CYTOKINE_PRODUCTION	no	MsigDB
GOBP_MACROPHAGE_DIFFERENTIATION	no	MsigDB
GOBP_MACROPHAGE_MIGRATION	no	MsigDB
GOBP_MACROPHAGE_PROLIFERATION	no	MsigDB
GOBP_NATURAL_KILLER_CELL_ACTIVATION_INVOLVED_IN_IMMUNE_RESPONSE	no	MsigDB
GOBP_NATURAL_KILLER_CELL_CHEMOTAXIS	no	MsigDB
GOBP_NATURAL_KILLER_CELL_CYTOKINE_PRODUCTION	no	MsigDB
GOBP_NATURAL_KILLER_CELL_DEGRANULATION	no	MsigDB
GOBP_NATURAL_KILLER_CELL_DIFFERENTIATION	no	MsigDB
GOBP_NATURAL_KILLER_CELL_MEDIATED_IMMUNE_RESPONSE_TO_TUMOR_CELL	no	MsigDB
GOBP_NATURAL_KILLER_CELL_MEDIATED_IMMUNITY	no	MsigDB
GOBP_NATURAL_KILLER_CELL_PROLIFERATION	no	MsigDB
GOBP_NK_T_CELL_ACTIVATION	no	MsigDB
GOBP_NK_T_CELL_DIFFERENTIATION	no	MsigDB
GOBP_NK_T_CELL_PROLIFERATION	no	MsigDB
GOBP_T_CELL_ACTIVATION_INVOLVED_IN_IMMUNE_RESPONSE	no	MsigDB
GOBP_T_CELL_ACTIVATION_VIA_T_CELL_RECEPTOR_CONTACT_WITH_ANTIGEN_BOUND_TO_MHC_MOLECULE_ON_ANTIGEN_PRESENTING_CELL	no	MsigDB
GOBP_T_CELL_ANTIGEN_PROCESSING_AND_PRESENTATION	no	MsigDB
GOBP_T_CELL_APOPTOTIC_PROCESS	no	MsigDB
GOBP_T_CELL_CHEMOTAXIS	no	MsigDB
GOBP_T_CELL_CYTOKINE_PRODUCTION	no	MsigDB
GOBP_T_CELL_DIFFERENTIATION_INVOLVED_IN_IMMUNE_RESPONSE	no	MsigDB
GOBP_T_CELL_MEDIATED_CYTOTOXICITY	no	MsigDB
GOBP_T_CELL_MEDIATED_IMMUNE_RESPONSE_TO_TUMOR_CELL	no	MsigDB
GOBP_T_CELL_MEDIATED_IMMUNITY	no	MsigDB
GOBP_T_CELL_MIGRATION	no	MsigDB
GOBP_T_CELL_PROLIFERATION_INVOLVED_IN_IMMUNE_RESPONSE	no	MsigDB
GOBP_T_CELL_RECEPTOR_SIGNALING_PATHWAY	no	MsigDB
GOBP_T_CELL_TOLERANCE_INDUCTION	no	MsigDB
GOBP_T_HELPER_17_TYPE_IMMUNE_RESPONSE	no	MsigDB
GOBP_T_HELPER_1_CELL_CYTOKINE_PRODUCTION	no	MsigDB
GOBP_T_HELPER_1_CELL_DIFFERENTIATION	no	MsigDB
GOBP_T_HELPER_1_TYPE_IMMUNE_RESPONSE	no	MsigDB
GOBP_T_HELPER_2_CELL_CYTOKINE_PRODUCTION	no	MsigDB
GOBP_T_HELPER_2_CELL_DIFFERENTIATION	no	MsigDB
HALLMARK_INFLAMMATORY_RESPONSE	no	MsigDB
BIOCARTA_BCR_PATHWAY	no	MsigDB
KEGG_MEDICUS_REFERENCE_BCR_BCAP_CD19_PI3K_SIGNALING_PATHWAY	no	MsigDB
KEGG_MEDICUS_REFERENCE_BCR_PLCG_CALCINEURIN_SIGNALING_PATHWAY	no	MsigDB
KEGG_MEDICUS_REFERENCE_BCR_PLCG_ITPR_SIGNALING_PATHWAY	no	MsigDB
PID_BCR_5PATHWAY	no	MsigDB
KEGG_MEDICUS_REFERENCE_CCR5_GNB_G_PLCB_G_PKC_SIGNALING_PATHWAY	no	MsigDB
KEGG_MEDICUS_REFERENCE_CCR_CXCR_GNB_G_PI3K_RAC_SIGNALING_PATHWAY	no	MsigDB
GOBP_CD27_SIGNALING_PATHWAY	no	MsigDB
GOBP_CD40_SIGNALING_PATHWAY	no	MsigDB
KEGG_MEDICUS_REFERENCE_CD40_NFKB_SIGNALING_PATHWAY	no	MsigDB
KEGG_MEDICUS_REFERENCE_CD80_CD86_CD28_PI3K_SIGNALING_PATHWAY	no	MsigDB
KEGG_MEDICUS_REFERENCE_CD80_CD86_CTLA4_PP2A_SIGNALING_PATHWAY	no	MsigDB
BIOCARTA_CTLA4_PATHWAY	no	MsigDB
REACTOME_CTLA4_INHIBITORY_SIGNALING	no	MsigDB
BIOCARTA_FAS_PATHWAY	no	MsigDB
GOBP_FAS_SIGNALING_PATHWAY	no	MsigDB
KEGG_MEDICUS_REFERENCE_FAS_JNK_SIGNALING_PATHWAY	no	MsigDB
PID_FAS_PATHWAY	no	MsigDB
GOBP_GRANZYME_MEDIATED_PROGRAMMED_CELL_DEATH_SIGNALING_PATHWAY	no	MsigDB
GOBP_INTERFERON_MEDIATED_SIGNALING_PATHWAY	no	MsigDB
KEGG_MEDICUS_REFERENCE_IFN_RIPK1_3_SIGNALING_PATHWAY	no	MsigDB
BIOCARTA_IFNA_PATHWAY	no	MsigDB
GOBP_INTERFERON_ALPHA_PRODUCTION	no	MsigDB
GOBP_TYPE_I_INTERFERON_PRODUCTION	no	MsigDB
KEGG_MEDICUS_REFERENCE_TYPE_I_IFN_SIGNALING_PATHWAY	no	MsigDB
KEGG_MEDICUS_REFERENCE_TYPE_I_INTERFERON_TO_JAK_STAT_SIGNALING_PATHWAY	no	MsigDB
GOBP_INTERFERON_BETA_PRODUCTION	no	MsigDB
BIOCARTA_IFNG_PATHWAY	no	MsigDB
GOBP_TYPE_II_INTERFERON_MEDIATED_SIGNALING_PATHWAY	no	MsigDB
GOBP_TYPE_II_INTERFERON_PRODUCTION	no	MsigDB
HALLMARK_INTERFERON_GAMMA_RESPONSE	no	MsigDB
KEGG_MEDICUS_REFERENCE_TYPE_II_INTERFERON_TO_JAK_STAT_SIGNALING_PATHWAY	no	MsigDB
PID_IFNG_PATHWAY	no	MsigDB
BIOCARTA_IL2_PATHWAY	no	MsigDB
GOBP_INTERLEUKIN_2_MEDIATED_SIGNALING_PATHWAY	no	MsigDB
GOBP_INTERLEUKIN_2_PRODUCTION	no	MsigDB
KEGG_MEDICUS_REFERENCE_IL2_FAMILY_TO_JAK_STAT_SIGNALING_PATHWAY	no	MsigDB
HALLMARK_IL2_STAT5_SIGNALING	no	MsigDB
PID_IL2_STAT5_PATHWAY	no	MsigDB
KEGG_MEDICUS_REFERENCE_IL6_FAMILY_TO_JAK_STAT_SIGNALING_PATHWAY	no	MsigDB
HALLMARK_IL6_JAK_STAT3_SIGNALING	no	MsigDB
KEGG_MEDICUS_REFERENCE_CYTOKINE_JAK_STAT_SIGNALING_PATHWAY	no	MsigDB
KEGG_JAK_STAT_SIGNALING_PATHWAY	no	MsigDB
ADDITIONAL_PEREZ_MHC	no	MsigDB
BIOCARTA_MHC_PATHWAY	no	MsigDB
GOBP_ANTIGEN_PROCESSING_AND_PRESENTATION	no	MsigDB
GOBP_ANTIGEN_RECEPTOR_MEDIATED_SIGNALING_PATHWAY	no	MsigDB
GOBP_ANTIGEN_PROCESSING_AND_PRESENTATION_OF_PEPTIDE_ANTIGEN_VIA_MHC_CLASS_I	no	MsigDB
GOBP_MHC_CLASS_I_BIOSYNTHETIC_PROCESS	no	MsigDB
KEGG_MEDICUS_REFERENCE_ANTIGEN_PROCESSING_AND_PRESENTATION_BY_MHC_CLASS_I_MOLECULES	no	MsigDB
GOBP_ANTIGEN_PROCESSING_AND_PRESENTATION_OF_PEPTIDE_OR_POLYSACCHARIDE_ANTIGEN_VIA_MHC_CLASS_II	no	MsigDB
GOBP_MHC_CLASS_II_BIOSYNTHETIC_PROCESS	no	MsigDB
KEGG_MEDICUS_REFERENCE_ANTIGEN_PROCESSING_AND_PRESENTATION_BY_MHC_CLASS_II_MOLECULES	no	MsigDB
HALLMARK_MYC_TARGETS_V1	no	MsigDB
PID_MYC_ACTIV_PATHWAY	no	MsigDB
BIOCARTA_NFKB_PATHWAY	no	MsigDB
HALLMARK_PI3K_AKT_MTOR_SIGNALING	no	MsigDB
BIOCARTA_P53_PATHWAY	no	MsigDB
HALLMARK_P53_PATHWAY	no	MsigDB
PID_P53_DOWNSTREAM_PATHWAY	no	MsigDB
REACTOME_PD_1_SIGNALING	no	MsigDB
PID_PI3KCI_AKT_PATHWAY	no	MsigDB
BIOCARTA_STAT3_PATHWAY	no	MsigDB
BIOCARTA_TCR_PATHWAY	no	MsigDB
KEGG_MEDICUS_REFERENCE_TCR_PLCG_ITPR_SIGNALING_PATHWAY	no	MsigDB
PID_CD8_TCR_DOWNSTREAM_PATHWAY	no	MsigDB
PID_CD8_TCR_PATHWAY	no	MsigDB
PID_TCR_CALCIUM_PATHWAY	no	MsigDB
PID_TCR_PATHWAY	no	MsigDB
BIOCARTA_TGFB_PATHWAY	tnfr1-tgfb	MsigDB
HALLMARK_TGF_BETA_SIGNALING	no	MsigDB
KEGG_MEDICUS_REFERENCE_TGF_BETA_SIGNALING_PATHWAY	no	MsigDB
PID_TGFBR_PATHWAY	no	MsigDB
GOBP_TUMOR_NECROSIS_FACTOR_MEDIATED_SIGNALING_PATHWAY	no	MsigDB
HALLMARK_TNFA_SIGNALING_VIA_NFKB	no	MsigDB
PID_TNF_PATHWAY	no	MsigDB
BIOCARTA_TNFR1_PATHWAY	no	MsigDB
BIOCARTA_TNFR2_PATHWAY	no	MsigDB
BIOCARTA_VEGF_PATHWAY	il2-vegf	MsigDB
PID_VEGF_VEGFR_PATHWAY	no	MsigDB
HALLMARK_APOPTOSIS	no	MsigDB
KEGG_APOPTOSIS	no	MsigDB
KEGG_MEDICUS_REFERENCE_INTRINSIC_APOPTOTIC_PATHWAY	no	MsigDB
BIOCARTA_CYTOKINE_PATHWAY	no	MsigDB
GOBP_DNA_DOUBLE_STRAND_BREAK_PROCESSING	no	MsigDB
GOBP_DNA_REPAIR	no	MsigDB
GOBP_DOUBLE_STRAND_BREAK_REPAIR	no	MsigDB
HALLMARK_DNA_REPAIR	no	MsigDB
KEGG_MEDICUS_REFERENCE_DOUBLE_STRAND_BREAK_SIGNALING	no	MsigDB
KEGG_MEDICUS_REFERENCE_MISMATCH_REPAIR	no	MsigDB
HALLMARK_MITOTIC_SPINDLE	no	MsigDB
REACTOME_TCR_SIGNALING	no	MsigDB
REACTOME_DOWNSTREAM_TCR_SIGNALING	no	MsigDB
REACTOME_PHOSPHORYLATION_OF_CD3_AND_TCR_ZETA_CHAINS	no	MsigDB
REACTOME_GENERATION_OF_SECOND_MESSENGER_MOLECULES	no	MsigDB
REACTOME_REGULATION_OF_T_CELL_ACTIVATION_BY_CD28_FAMILY	no	MsigDB
REACTOME_CD28_DEPENDENT_PI3K_AKT_SIGNALING	no	MsigDB
REACTOME_CO_STIMULATION_BY_CD28	no	MsigDB
REACTOME_CO_STIMULATION_BY_ICOS	no	MsigDB
REACTOME_CO_INHIBITION_BY_CTLA4	no	MsigDB
REACTOME_CO_INHIBITION_BY_PD_1	no	MsigDB
REACTOME_CO_INHIBITION_BY_BTLA	no	MsigDB
REACTOME_SIGNALING_BY_THE_B_CELL_RECEPTOR_BCR	no	MsigDB
REACTOME_DOWNSTREAM_SIGNALING_EVENTS_OF_B_CELL_RECEPTOR_BCR	no	MsigDB
REACTOME_CD22_MEDIATED_BCR_REGULATION	no	MsigDB
REACTOME_ANTIGEN_ACTIVATES_B_CELL_RECEPTOR_BCR_LEADING_TO_GENERATION_OF_SECOND_MESSENGERS	no	MsigDB
REACTOME_CLASS_I_MHC_MEDIATED_ANTIGEN_PROCESSING_PRESENTATION	no	MsigDB
REACTOME_ANTIGEN_PROCESSING_CROSS_PRESENTATION	no	MsigDB
REACTOME_ANTIGEN_PROCESSING_UB_ATP_INDEPENDENT_PROTEASOMAL_DEGRADATION	no	MsigDB
REACTOME_ANTIGEN_PROCESSING_UBIQUITINATION_PROTEASOME_DEGRADATION	no	MsigDB
REACTOME_ANTIGEN_PRESENTATION_FOLDING_ASSEMBLY_AND_PEPTIDE_LOADING_OF_CLASS_I_MHC	no	MsigDB
REACTOME_MHC_CLASS_II_ANTIGEN_PRESENTATION	il1-tnfr2-mhc2	MsigDB
REACTOME_IMMUNOREGULATORY_INTERACTIONS_BETWEEN_A_LYMPHOID_AND_A_NON_LYMPHOID_CELL	no	MsigDB
REACTOME_BUTYROPHILIN_BTN_FAMILY_INTERACTIONS	no	MsigDB
REACTOME_TOLL_LIKE_RECEPTOR_CASCADES	no	MsigDB
REACTOME_COMPLEMENT_CASCADE	no	MsigDB
REACTOME_NUCLEOTIDE_BINDING_DOMAIN_LEUCINE_RICH_REPEAT_CONTAINING_RECEPTOR_NLR_SIGNALING_PATHWAYS	no	MsigDB
REACTOME_ADVANCED_GLYCOSYLATION_ENDPRODUCT_RECEPTOR_SIGNALING	no	MsigDB
REACTOME_DDX58_IFIH1_MEDIATED_INDUCTION_OF_INTERFERON_ALPHA_BETA	no	MsigDB
REACTOME_CYTOSOLIC_SENSORS_OF_PATHOGEN_ASSOCIATED_DNA	no	MsigDB
REACTOME_FCGAMMA_RECEPTOR_FCGR_DEPENDENT_PHAGOCYTOSIS	no	MsigDB
REACTOME_DAP12_INTERACTIONS	no	MsigDB
REACTOME_FC_EPSILON_RECEPTOR_FCERI_SIGNALING	no	MsigDB
REACTOME_ANTIMICROBIAL_PEPTIDES	no	MsigDB
REACTOME_NEUTROPHIL_DEGRANULATION	no	MsigDB
REACTOME_ROS_AND_RNS_PRODUCTION_IN_PHAGOCYTES	lipid-il10-m2	MsigDB
REACTOME_NON_CANONICAL_INFLAMMASOME_ACTIVATION	no	MsigDB
REACTOME_INTERFERON_GAMMA_SIGNALING	no	MsigDB
REACTOME_INTERFERON_SIGNALING	no	MsigDB
REACTOME_INTERFERON_ALPHA_BETA_SIGNALING	no	MsigDB
REACTOME_ANTIMICROBIAL_MECHANISM_OF_IFN_STIMULATED_GENES	no	MsigDB
REACTOME_MODULATION_OF_HOST_RESPONSES_BY_IFN_STIMULATED_GENES	no	MsigDB
REACTOME_SIGNALING_BY_INTERLEUKINS	no	MsigDB
REACTOME_INTERLEUKIN_10_SIGNALING	lipid-il10-m2	MsigDB
REACTOME_INTERLEUKIN_12_FAMILY_SIGNALING	no	MsigDB
REACTOME_INTERLEUKIN_12_SIGNALING	no	MsigDB
REACTOME_INTERLEUKIN_15_SIGNALING	no	MsigDB
REACTOME_INTERLEUKIN_17_SIGNALING	no	MsigDB
REACTOME_INTERLEUKIN_18_SIGNALING	no	MsigDB
REACTOME_INTERLEUKIN_1_FAMILY_SIGNALING	no	MsigDB
REACTOME_INTERLEUKIN_1_PROCESSING	no	MsigDB
REACTOME_INTERLEUKIN_1_SIGNALING	il1-tnfr2-mhc2	MsigDB
REACTOME_INTERLEUKIN_20_FAMILY_SIGNALING	no	MsigDB
REACTOME_INTERLEUKIN_21_SIGNALING	no	MsigDB
REACTOME_INTERLEUKIN_23_SIGNALING	no	MsigDB
REACTOME_INTERLEUKIN_27_SIGNALING	no	MsigDB
REACTOME_INTERLEUKIN_2_FAMILY_SIGNALING	no	MsigDB
REACTOME_INTERLEUKIN_2_SIGNALING	il2-vegf	MsigDB
REACTOME_INTERLEUKIN_35_SIGNALLING	no	MsigDB
REACTOME_INTERLEUKIN_36_PATHWAY	no	MsigDB
REACTOME_INTERLEUKIN_37_SIGNALING	no	MsigDB
REACTOME_INTERLEUKIN_3_INTERLEUKIN_5_AND_GM_CSF_SIGNALING	no	MsigDB
REACTOME_INTERLEUKIN_4_AND_INTERLEUKIN_13_SIGNALING	no	MsigDB
REACTOME_INTERLEUKIN_6_FAMILY_SIGNALING	no	MsigDB
REACTOME_INTERLEUKIN_6_SIGNALING	no	MsigDB
REACTOME_INTERLEUKIN_7_SIGNALING	no	MsigDB
REACTOME_INTERLEUKIN_9_SIGNALING	no	MsigDB
REACTOME_INTERLEUKIN_RECEPTOR_SHC_SIGNALING	no	MsigDB
REACTOME_GROWTH_HORMONE_RECEPTOR_SIGNALING	no	MsigDB
REACTOME_PROLACTIN_RECEPTOR_SIGNALING	no	MsigDB
REACTOME_TNF_SIGNALING	tnfr1-tgfb	MsigDB
REACTOME_TNFR2_NON_CANONICAL_NF_KB_PATHWAY	no	MsigDB
REACTOME_TNFS_BIND_THEIR_PHYSIOLOGICAL_RECEPTORS	no	MsigDB
REACTOME_FLT3_SIGNALING	no	MsigDB
REACTOME_FLT3_SIGNALING_THROUGH_SRC_FAMILY_KINASES	no	MsigDB
REACTOME_STAT5_ACTIVATION	no	MsigDB
REACTOME_SIGNALING_BY_CSF3_G_CSF	no	MsigDB
REACTOME_INACTIVATION_OF_CSF3_G_CSF_SIGNALING	no	MsigDB
REACTOME_SIGNALING_BY_CSF1_M_CSF_IN_MYELOID_CELLS	no	MsigDB
REACTOME_NR1H3_NR1H2_REGULATE_GENE_EXPRESSION_LINKED_TO_CHOLESTEROL_TRANSPORT_AND_EFFLUX	no	MsigDB
REACTOME_LYSOSPHINGOLIPID_AND_LPA_RECEPTORS	no	MsigDB
GOBP_CHOLESTEROL_EFFLUX	lipid-il10-m2	MsigDB
GOBP_CHOLESTEROL_IMPORT	no	MsigDB
GOBP_CHOLESTEROL_STORAGE	lipid-il10-m2	MsigDB
GOBP_FOAM_CELL_DIFFERENTIATION	lipid-il10-m2	MsigDB
REACTOME_SIGNALING_BY_PTK6	no	MsigDB
REACTOME_RUNX3_REGULATES_IMMUNE_RESPONSE_AND_CELL_MIGRATION	no	MsigDB
REACTOME_SCAVENGING_BY_CLASS_A_RECEPTORS	il1-tnfr2-mhc2	MsigDB
REACTOME_TNFR2_NON_CANONICAL_NF_KB_PATHWAY	il1-tnfr2-mhc2	MsigDB
REACTOME_TNFR1_INDUCED_PROAPOPTOTIC_SIGNALING	tnfr1-tgfb	MsigDB
REACTOME_TNFR1_INDUCED_NF_KAPPA_B_SIGNALING_PATHWAY	tnfr1-tgfb	MsigDB

### Sheet: Additional_signatures
ADDITIONAL_BODENMILLER_MYELOID_TCELL_ATTRACTION	ADDITIONAL_BODENMILLER_MYELOID_TCELL_REPRESSION	ADDITIONAL_WANG_M1	ADDITIONAL_WANG_M2	ADDITIONAL_ZHENG_TCELL_EXHAUSTION	ADDITIONAL_ANDREATTA_CD4_FOLICULAR_HELPER	ADDITIONAL_ANDREATTA_CD8_NAIVE_LIKE	ADDITIONAL_ANDREATTA_CD8_EFFECTOR_MEMORY	ADDITIONAL_ANDREATTA_CD8_EARLY_ACTIVATED	ADDITIONAL_ANDREATTA_CD4_TH1	ADDITIONAL_ANDREATTA_CD4_NAIVE_LIKE	ADDITIONAL_ANDREATTA_CD8_PRECURSOR_EXHAUSTED	ADDITIONAL_ANDREATTA_CD8_TERMINALLY_EXHAUSTED	ADDITIONAL_ANDREATTA_TREG	OC_CT_MARKERS_tumor	OC_CT_MARKER_Tcells	OC_CT_MARKERS_Bcells	OC_CT_MARKERS_Fibroblasts	OC_CT_MARKERS_Nkcells	OC_CT_MARKERS_Macrophages	OC_CT_MARKERS_Mast_cells	OC_CT_MARKERS_Dcs	OC_CT_MARKERS_Endothelial cells	OC_CT_MARKERS_Tcells_CD8
CCL21	IDO1	FCGR1A	MRC1	PDCD1	TOX2	CCR7	GZMA	GZMK	CD40LG	CCR7	LAG3	LAG3	TNFRSF4	BRCA2	CCL4	BANK1	ACTA2	CCR4	AIF1	KIT	CD1C	ANGPT2	BCL6
CCL17	CD274	CD40	CD163	TOX	MAF	IL7R	GZMK	FOS	IL7R	SELL	XCL1	PRF1	TNFRSF1B	MUC16	CCL5	CD19	BGN	CD3E	ITGAM	CMA1	CD207	CCL14	CD3D
CCL2	PDCD1LG2	CD80	CD209	CXCL13	TBC1D4	SELL	NKG7	CD69	KLRB1	CD40LG	CRTAM	CD8A	TNFRSF18	CD24	IL7R	MS4A1	CAV1	NCAM1	CD14	CPA3	CLEC9A	CCL21	CD3E
CXCL9	TNFSF10	CD86	CD1A	TIGIT	TNFRSF4	TCF7	CD8A	ZFP36	CD4	IL7R	IFNG	HAVCR2	IL2RA	KRT7	CD2	CD79A	COL1A1	B3GAT1	CD163	MS4A2		CD24	CD69
CXCL10	HLA-E	HLA-DRA	CD1B	CTLA4	CD4	TXK	CD8B	FOSB	RORA	TCF7	CCL4	GZMB	CTLA4	CDH1	CD28	CD79B	COL1A2	CR2	CD40	TPSAB1		PECAM1	CD8A
CXCL11	HLA-G	HLA-DRB1	CXCR1	TNFRSF9	UCP2	S1PR1	CTSW	CCL5	TNFRSF25	LEF1	PDCD1	NKG7	TIGIT	EPCAM	CD3D	IGHG4	COL6A1	CXCR1	CD68	TPSB2		CD34	GATA3
CXCL12	VTCN1	HLA-DQA1	CXCR2	HAVCR2	CORO1B	LEF1	GZMB	GZMM	ANXA1	GPR183	DUSP4	CD8B	ICOS	FAS	CD3E	IGKC	COL6A2	KLRC1	CD74			CDH1	IL13
CCL3	IL10	HLA-DQB1	IL4R	LAG3	TIGIT	SATB1	CCL5	DUSP2	LTB	KLRB1	CD8A	CTSD	GPX1	WFDC2	CD3G	IGLC2	DCN	KLRC3	CD86			CDH5	IL21
CCL4	TGFB1	IRF1	EGF	CST7	BATF		CST7	LYAR	GPR183	LTB	ZEB2	KLRD1	MAF	KLF6	CD4	IGLC3	DDR2	XCL2	SIRPA			CLDN4	IL4
CCL5	TGFB2	IRF5	CTSA	GZMK	NR3C1		PRF1	SAMD3	CDKN1A	MAL	NR4A2	ID2	FOXP3	KLF7	CD8A	JCHAIN	FAP	NCR1	VSIG4			CLDN5	KLRG1
CXCL16	PTGS2	IDO1	CTSB	GZMA	ITM2A		ABI3	CXCR4	LMNA	PASK	SLA	CST7	BATF	KLF8	CTLA4		FBLN1					CCN2	CD274
	PTGES	KYNU	CTSC	NKG7	TNFRSF18		FASLG	CTSW	S100A11	AQP3	NKG7	PDCD1	IKZF4	KRT18	FOXP3		LUM					DSP	TNF
	LGALS9	CCR7	CTSD	IFNG	LIMS1		ITM2C	CD8A	S100A4	TRAT1	TIGIT	TNFRSF9	IKZF2	PAX8	GZMA		PDGFRA					EGFL7
	CCL22	IFNG	CLEC7A	PRF1	ICA1		C12orf75	ANXA1	PLIN2		CTSW	TIGIT	SAT1	PIK3CA	IL2RA		PDGFRB					EPCAM
	CD80	TNF	WNT7B	GZMB	CTSB		EOMES	KLRG1			TNFRSF9	CTSW	TBC1D4	SOX18	IL32		PDPN					IFI27
	CD86	IL1A	FASLG	GNLY	SH2D1A		CHST12	CD8B			TOX	CCL4	DUSP4	WFDC2	NKG7		POSTN					IGFBP7
		IL1B	TNFSF12	CD28	CTLA4		CCR5	AOAH			LYST	CD63	DNPH1	WT1	TRAC							KRT18
		IL6	TNFSF18	EOMES	MAGEH1		HCST	TAGAP			TNFSF4	CCL3	PHLDA1									KRT19
		CXCL8	CD276	CCR5	SESN3		AOAH	KLRD1			CCL3	IFNG	SNX9									MGP
		IL12B	VTCN1	CCL4	ICOS		HOPX	IER2			GZMB	CXCR6	CD4									NNMT
		IL23A	MSR1	CCL5	NMB		SLAMF7	GZMA			RAB27A	FASLG	TYMP									OCLN
		CXCL9	FN1	CD200R1	CXCL13		CXCR3	CST7			PRF1	RBPJ	NAMPT									RGS5
		CXCL10	IRF4	TMEM155	CD200		OASL	ITM2C			CD70	CHST12	SYNGR2									SOCS3
		CXCL11	VEGFA	CD27	BTLA		F2R	PARP8			PLSCR1	FAM3C	PBXIP1									SPARCL1
		CXCL13	VEGFB	TOX2	PTPN13		CXCR6	BTG2			CXCL13	CSF1	GLRX									TFF3
		CCL5	VEGFC	TSHZ2																		TM4SF1
			VEGFD	BATF																		TXNIP
			TGFB1	GEM																		VWF
			TGFB2	CD200
			TGFB3	SNX9
			MMP9	ENTPD1
			MMP14	LAYN
			MMP19	ETV1
			IL4	PRDM1
			IL10	CSF1
			IL13	MYO7A
			CCL4	MYO1E
			CCL13	GNG4
			CCL14	BTLA
			CCL17	FOXP3
			CCL18	TNFRSF4
			CCL20	TCF7
			CCL22	EEF1A1
			CCL23	SELL
			CCL24	CCR7
				IL6R
				IGFBP4
				IGFL2
