## Supplementary material for "Myelonets define spatiotemporal immunosuppressive programs in ovarian cancer": Supplementary_Table6_Mixed_model_for_myeloid_aggregation_vs_ssgsea_programmes.xlsx

### Sheet: Sheet1
pathway	coef_sd_per100myeloid	ci95_lo_sd	ci95_hi_sd	p_z	fdr_q_z	sig_z	programme	n_stroma_aois	n_samples	iqr_myeloid_cells	coef_sd_per_IQR	median_stroma	pct_of_median_per100
Lipid-IL10-M2 (DGE)	0.00537886	0.00299135	0.00776637	1.00679e-05	2.68478e-05	significant	lipid_metabolism_immunosuppression	652	49	666.25	0.0358366	0.464828	0.154797
IL1-TNFR2-MHCII (DGE)	0.00520387	0.00291788	0.00748985	8.12776e-06	2.68478e-05	significant	inflammation_MHC_II	652	49	666.25	0.0346708	0.725859	0.0513283
Lipid-IL10-M2	0.00516745	0.00271149	0.00762342	3.72471e-05	4.96628e-05	significant	lipid_metabolism_immunosuppression	652	49	666.25	0.0344282	0.345076	0.0635448
IL1	0.00511105	0.00297905	0.00724305	2.618e-06	2.0944e-05	significant	inflammation_MHC_II	652	49	666.25	0.0340524	0.284422	0.0535994
IL1 (DGE)	0.00483025	0.0025703	0.00709019	2.79993e-05	4.47989e-05	significant	inflammation_MHC_II	652	49	666.25	0.0321815	0.787022	0.0402916
IL1-TNFR2-MHCII	0.00458385	0.0024902	0.00667751	1.77685e-05	3.5537e-05	significant	inflammation_MHC_II	652	49	666.25	0.0305399	0.307266	0.0417602
TNF-α	0.00275391	0.00051557	0.00499225	0.0158891	0.0181589	significant	inflammation_MHC_II	652	49	666.25	0.0183479	0.290616	0.027626
IL2-VEGF	-0.0003283	-0.0024575	0.00180095	0.762514	0.762514	n.s.	other	652	49	666.25	-0.0021871	0.413115	-0.0019448
