## Supplementary material for "Myelonets define spatiotemporal immunosuppressive programs in ovarian cancer": Supplementary_Table7_Tribus_logic.xlsx

### Sheet: Global_neg
Marker	Tumor	Stroma	Immune
PanCK	1	0	0
Vimentin	0	1	0
Iba1	0	-1	1
CD11c	0	-1	1
CD4	0	-1	1
CD8a	0	-1	1

### Sheet: Stroma_neg
Marker	Stroma_Stroma	Stroma_Immune
Vimentin	1	0
Iba1	-1	1
CD11c	-1	1
CD4	-1	1
CD8a	-1	1

### Sheet: Tumor
Marker	Tumor_Tumor	Tumor_Immune
PanCK	1	0
Iba1	0	1
CD11c	0	1
CD4	0	1
CD8a	0	1

### Sheet: Immune
Marker	Immune_Iba1_Myeloids	Immune_CD11c_Myeloids	Immune_CD4_Tcells	Immune_CD8_Tcells
Iba1	1	0	0	0
CD11c	0	1	0	0
CD4	0	0	1	0
CD8a	0	0	0	1

### Sheet: Stroma_Immune
Marker	Immune_Iba1_Myeloids	Immune_CD11c_Myeloids	Immune_CD4_Tcells	Immune_CD8_Tcells
Iba1	1	0	0	0
CD11c	0	1	0	0
CD4	0	0	1	0
CD8a	0	0	0	1

### Sheet: Tumor_Immune
Marker	Immune_Iba1_Myeloids	Immune_CD11c_Myeloids	Immune_CD4_Tcells	Immune_CD8_Tcells
Iba1	1	0	0	0
CD11c	0	1	0	0
CD4	0	0	1	0
CD8a	0	0	0	1
